# MALDI-ToF Protein Profiling as Potential Rapid Diagnostic Platform for COVID-19

**DOI:** 10.1101/2021.05.26.21257798

**Authors:** Prajkta Chivte, Zane LaCasse, Venkata Devesh R. Seethi, Pratool Bharti, Joshua Bland, Shrihari S. Kadkol, Elizabeth R. Gaillard

**Author notes:** co-first authors (Prajkta Chivte, Zane LaCasse).

## Abstract

More than a year after the COVID-19 pandemic has been declared, the need still exists for accurate, rapid, inexpensive and non-invasive diagnostic methods that yield high specificity and sensitivity towards the current and newly emerging SARS-CoV-2 strains. Several studies have since established saliva as a more amenable specimen type for early detection of SARS-CoV-2 as compared to nasopharyngeal swabs. Considering the limitations and high demand for COVID-19 testing, we employed MALDI-ToF mass spectrometry for the analysis of 60 gargle samples from human donors and compared the spectra with their COVID-19 status. Several standards including isolated human serum immunoglobulins and controls such as pre-COVID-19 saliva and heat inactivated SARS-CoV-2 virus were simultaneously analyzed to provide a relative view of the saliva and viral proteome as they would appear in this works methodology. Five potential biomarker peaks were established that demonstrated high concordance with COVID-19 positive individuals. Overall, the agreement of these results with RT-qPCR testing on NP swabs was no less than 90% for the studied cohort, which consisted of young and largely asymptomatic student athletes. From a clinical standpoint, the results from this pilot study are promising and suggest that MALDI-ToF can be used to develop a relatively rapid and inexpensive COVID-19 assay.
