## Supplementary Table for "MALDI-ToF Protein Profiling as Potential Rapid Diagnostic Platform for COVID-19"

### Sheet: Sheet1
		Table S1: AUC values for total of 61 samples (30 PCR Positive, 30 PCR Negative and a Negative Control).
			Gargle marker	Ig light chain	(Ig heavy chain/Amylase)+2	Ig heavy chain/ Amylase	Spike protein S2/ Immune protein	Spike protein S1	Asymptomatic biomarker
			11,140-11,160 m/z	23,550-23,800 m/z	27,900-29,400 m/z	55,500-59,000 m/z	66,400-68,100 m/z	78,600-80,500 m/z	111,500-115,500 m/z
	PCR Positive	Pos 1	1.76402e+06	1.23963e+07	7.4237e+06	1.28987e+08	1.79206e+06	1.95466e+06	6.81377e+06
		Pos 2	749335	6.79726e+06	8.6749e+06	1.51694e+08	1.89699e+06	1.71138e+06	2.85872e+06
		Pos 3	1.34111e+06	6.17834e+06	1.0223e+07	1.97117e+08	1.25747e+07	3.15949e+06	6.18617e+06
		Pos 4	9.25025e+06	3.27685e+07	6.04454e+06	1.12983e+08	7.54036e+06	5.32642e+06	5.99186e+06
		Pos 5	3.87014e+06	2.18909e+06	1.14689e+07	2.57222e+08	2.03454e+06	1.50407e+06	9.36129e+06
		Pos 6	1.18313e+07	7.67877e+06	9.84093e+06	1.47747e+08	2.24869e+06	1.6687e+06	4.38983e+06
		Pos 7	322724	2.96855e+06	5.27644e+06	1.08074e+08	7.28694e+06	666303	935163
		Pos 8	2.28584e+06	2.69475e+06	7.12927e+06	1.77301e+08	4.16079e+06	1.74869e+06	8.3364e+06
		Pos 9	3.58519e+06	4.17226e+06	2.29025e+07	1.05215e+08	3.92031e+06	1.2695e+06	2.05631e+06
		Pos 10	6.77406e+06	9.75689e+06	2.73748e+07	4.04183e+08	4.32845e+06	6.00948e+06	3.30895e+07
		Pos 11	6.35273e+06	3.01466e+06	8.79518e+06	1.15484e+08	4.10073e+06	2.05725e+06	2.12345e+06
		Pos 12	1.7167e+07	3.01531e+07	2.2528e+07	2.90918e+08	8.17301e+06	8.38027e+06	1.83496e+07
		Pos 13	1.56256e+07	4.11136e+07	5.5795e+06	1.05091e+08	6.76758e+06	7.52008e+06	3.82381e+06
		Pos 14	8.3111e+06	4.26492e+07	1.0043e+08	8.32059e+08	3.12102e+07	3.02832e+07	8.01621e+07
		Pos 15	4.53631e+06	1.72739e+07	4.34319e+07	4.30928e+08	1.35941e+07	1.07809e+07	2.53071e+07
		Pos 16	1.10841e+07	2.19448e+07	4.59047e+07	1.65475e+08	2.33502e+07	1.55699e+07	1.37907e+07
		Pos 17	2.68696e+07	1.02022e+07	3.2496e+07	3.30941e+08	1.00544e+07	8.74237e+06	1.68982e+07
		Pos 18	994668	3.24672e+06	3.91406e+07	6.70876e+08	2.17865e+06	3.09775e+06	2.08911e+07
		Pos 19	1.54743e+06	706498	7.21201e+07	8.10197e+08	4.77021e+06	4.61153e+06	1.30894e+08
		Pos 20	4.39795e+06	4.68754e+06	6.48685e+06	8.67026e+07	4.17313e+07	2.10997e+06	1.3966e+06
		Pos 21	878223	1.56177e+06	3.64708e+07	5.45639e+08	2.62504e+06	3.33115e+06	7.4857e+07
		Pos 22	1.05721e+07	4.81868e+06	1.82202e+07	2.96961e+08	5.68459e+06	3.22498e+06	8.98239e+06
		Pos 23	671810	5.18607e+06	1.19306e+07	2.43459e+08	1.84684e+06	2.18313e+06	1.15088e+07
		Pos 24	1.13428e+06	2.39319e+06	7.3564e+06	1.08486e+08	2.32863e+07	1.83547e+06	1.85153e+06
		Pos 25	4.86446e+06	1.05049e+07	1.14448e+07	2.3926e+08	2.46697e+06	1.7283e+06	5.15396e+06
		Pos 26	1.42911e+07	1.38893e+07	1.11093e+07	1.45774e+08	7.21176e+06	3.33182e+06	2.47802e+06
		Pos 27	1.58725e+06	1.21501e+07	6.90123e+06	4.05044e+07	1.32702e+07	3.63997e+06	2.87235e+06
		Pos 28	6.40344e+06	1.35395e+07	5.51397e+06	7.11073e+07	2.45313e+06	1.92554e+06	1.28428e+06
		Pos 29	1.80103e+06	5.93354e+06	1.49015e+06	6.17345e+06	2.13331e+07	332941	117172
		Pos 30	4.64682e+06	5.21131e+06	1.19631e+07	2.25105e+08	2.48761e+06	1.48067e+06	4.27886e+06
		Negative control	2.30135e+06	470108	4.33274e+06	1.37399e+08	483842	183264	2.39156e+06
	PCR Negative	Neg 1	6.98117e+06	1.10421e+06	1.32774e+06	2.272e+07	327101	170541	199243
		Neg 2	9.07614e+06	2.12109e+06	1.39757e+06	1.62548e+07	210992	190049	154924
		Neg 3	1.82159e+07	3.43493e+06	1.04772e+06	790224	52512.9	38065.8	36732.2
		Neg 4	2.47408e+06	2.59595e+06	1.02029e+06	550303	83114.2	90940.1	85942.5
		Neg 5	1.51268e+06	1.24042e+07	2.27922e+06	2.27982e+07	403292	435651	288291
		Neg 6	5.05072e+06	3.92866e+06	1.66288e+06	2.02212e+07	597884	289542	351606
		Neg 7	1.55887e+06	802903	947559	539909	88943.4	83157.4	110193
		Neg 8	4.66932e+06	2.82299e+06	718582	256954	28525.1	28537.4	20702.8
		Neg 9	5.21948e+06	1.31453e+06	1.09738e+06	4.44644e+06	329661	206214	167513
		Neg 10	9.59028e+06	3.91236e+06	1.91077e+06	5.71274e+06	381443	280138	269447
		Neg 11	442014	2.25928e+06	762901	670581	116493	92744.9	85216.6
		Neg 12	557295	4.04545e+06	630932	793424	103623	88345.9	70848.8
		Neg 13	1.84589e+06	1.45839e+06	763104	366142	40299.7	28967.5	25461.2
		Neg 14	4.98281e+06	2.03713e+06	1.79433e+06	2.77381e+07	472090	381826	767759
		Neg 15	2.34721e+06	3.07608e+06	998538	2.10723e+07	139118	243896	398906
		Neg 16	673072	702490	639060	297809	22561.3	17750.4	18023.7
		Neg 17	2.18862e+06	2.2534e+06	1.11751e+06	1.16153e+07	359787	228665	214531
		Neg 18	8.58123e+06	4.62995e+06	3.59252e+06	3.86847e+07	738373	573910	1.10474e+06
		Neg 19	5.73694e+06	1.54164e+07	1.78118e+06	9.97014e+06	304654	573665	257349
		Neg 20	1.07866e+06	1.60849e+06	730035	766360	58233.5	40305	23752
		Neg 21	5.53686e+06	585465	912210	553470	58272.8	57099.1	62801.6
		Neg 22	524448	801219	750752	471440	60539.5	53640.6	54864.5
		Neg 23	362937	159450	817983	308806	37786	39621.9	46684.3
		Neg 24	159891	453340	7.79413e+06	2.25756e+08	1.11042e+06	831385	9.12142e+06
		Neg 25	2.03448e+07	2.04291e+07	2.63402e+07	1.03507e+08	8.58993e+06	6.43739e+06	9.41921e+06
		Neg 26	5.37852e+06	4.32491e+06	2.5417e+06	2.55952e+06	437194	362696	385289
		Neg 27	3.97517e+06	2.34584e+07	4.36875e+06	1.18744e+07	1.42913e+06	1.40812e+06	1.05904e+06
		Neg 28	3.31207e+06	1.06244e+07	2.75535e+06	9.54265e+06	935045	937904	737501
		Neg 29	6.46649e+06	9.2982e+06	8.82021e+06	5.34181e+07	1.79274e+06	1.55752e+06	1.76436e+06
		Neg 30	5.78902e+06	2.21633e+06	1.48384e+06	3.73616e+06	277960	202347	201059
